# Multi-cohort transcriptomic subtyping of B-cell acute lymphoblastic leukemia

**DOI:** 10.1101/2022.02.17.22270919

**Authors:** Ville-Petteri Mäkinen, Jacqueline Rehn, James Breen, David Yeung, Deborah L White

## Abstract

Acute lymphoblastic leukemia (ALL) is the most common childhood cancer and comprises multiple genetically distinguishable subtypes. To detect subtypes, current pipelines include fusion calling, polymorphisms, candidate gene copy numbers and cytogenetics but these approaches have limitations. RNA-seq provides a functional genome-wide snapshot that enables classification of ALL subtypes, however, typical mRNA-seq clustering analyses lack the rigor of quantitative modelling. Furthermore, high-dimensional gene expression data across cohorts and countries contain biases that previous transcriptomics studies have not addressed. Our aim was to integrate easy-to-interpret reliable transcriptome-wide biomarkers into subtyping pipelines. We analyzed 2,046 samples from two continents, carefully adjusted for biases and applied a rigorous machine learning design with independent replication. Six ALL subtypes that covered 32% of patients were robustly detected by mRNA-seq (PPV ≥ 87%). Five other frequent subtypes were distinguishable in 40% of patients, although overlapping transcriptional profiles led to lower accuracy (52% ≤ PPV ≤ 73%). Based on these findings, we developed the Allspice tool that predicts ALL subtypes and driver genes from unadjusted mRNA-seq read counts as encountered in real-world settings. Allspice also includes quantitative classification and safety metrics to help determine the most plausible genetic drivers for cases where other findings are inconclusive.
