## Supplement Tables for "Multi-cohort transcriptomic subtyping of B-cell acute lymphoblastic leukemia"

### Sheet: S1 Random forest
	N0.valid	N1.valid	AUC.valid	SENS.valid	SPEC.valid	NPV.valid	PPV.valid	Q025.valid	Q975.valid
BCL2_MYC	515	5	0.877146	0.8	0.990291	0.998043	0.444444	0.0932874	0.746349
CDX2.high	517	3	0.960945	1	1	1	1	0	0.988224
CRLF2	431	89	0.948374	0.550562	0.986079	0.913978	0.890909	0.797588	0.959316
DUX4	479	41	0.992358	0.97561	0.995825	0.997908	0.952381	0.866122	0.995778
ETV6.RUNX1	465	55	0.993927	0.963636	0.995699	0.995699	0.963636	0.90073	0.99658
HLF	516	4	0.969906	1	0.998062	1	0.8	0.25433	0.986527
Hyperdiploid	467	53	0.970455	0.773585	0.982869	0.974522	0.836735	0.724597	0.92918
Hypodiploid	499	21	0.987099	0.714286	0.993988	0.988048	0.833333	0.622098	0.967811
iAMP21	516	4	0.98538	1	0.982558	1	0.307692	0.0685427	0.552214
IKZF1.n159y	514	6	0.966667	1	1	1	1	0.732285	0.992931
KMT2A	490	30	0.99413	0.966667	0.997959	0.997959	0.966667	0.866455	0.997634
MEF2D	514	6	0.973602	0.833333	0.996109	0.998051	0.714286	0.254507	0.966947
NUTM1	518	2	0.965331	1	1	1	1	0	0.986455
PAX5.alt	501	19	0.883103	0.684211	0.982036	0.987952	0.590909	0.348955	0.784212
PAX5.p80r	503	17	0.986968	0.941176	0.996024	0.998008	0.888889	0.709794	0.98948
Ph	398	122	0.975484	0.778689	0.977387	0.935096	0.913462	0.849301	0.957551
TCF3.PBX1	505	15	0.989106	1	1	1	1	0.915704	0.997825
ZNF384	492	28	0.992241	1	0.997967	1	0.965517	0.866038	0.997612

### Sheet: S2 PLS
	N0.valid	N1.valid	AUC.valid	SENS.valid	SPEC.valid	NPV.valid	PPV.valid	Q025.valid	Q975.valid
BCL2_MYC	515	5	0.812216	0.8	0.994175	0.998051	0.571429	0.126796	0.892749
CDX2.high	517	3	0.997753	0.666667	1	0.998069	1	0	0.981292
CRLF2	431	89	0.885715	0.550562	0.976798	0.913232	0.830508	0.721421	0.914367
DUX4	479	41	0.97579	0.97561	0.997912	0.997912	0.97561	0.906789	0.997929
ETV6.RUNX1	465	55	0.990845	0.872727	0.989247	0.985011	0.90566	0.811224	0.965768
HLF	516	4	0.934483	0	0.998062	0.992293	0	0	0
Hyperdiploid	467	53	0.964706	0.773585	0.982869	0.974522	0.836735	0.724597	0.92918
Hypodiploid	499	21	0.969848	0.809524	0.993988	0.992	0.85	0.654236	0.971426
iAMP21	516	4	0.889029	0	0.957364	0.991968	0	0	0
IKZF1.n159y	514	6	0.99904	0.833333	1	0.998058	1	0.666122	0.99177
KMT2A	490	30	0.99174	0.933333	0.995918	0.995918	0.933333	0.816313	0.994486
MEF2D	514	6	0.869426	0.333333	1	0.992278	1	0	0.983395
NUTM1	518	2	0.991333	0.5	0.998069	0.998069	0.5	0	0.925685
PAX5.alt	501	19	0.824148	0.684211	0.948104	0.987526	0.333333	0.178428	0.471638
PAX5.p80r	503	17	0.985675	0.705882	0.998012	0.990138	0.923077	0.71181	0.994185
Ph	398	122	0.900932	0.639344	0.992462	0.899772	0.962963	0.908705	0.993334
TCF3.PBX1	505	15	0.997329	0.8	0.99802	0.994083	0.923077	0.705578	0.994495
ZNF384	492	28	0.998208	0.892857	0.997967	0.993927	0.961538	0.85738	0.997231

### Sheet: S3 Centroids
	N0.valid	N1.valid	AUC.valid	SENS.valid	SPEC.valid	NPV.valid	PPV.valid	Q025.valid	Q975.valid
BCL2_MYC	515	5	0.893419	0.8	0.994175	0.998051	0.571429	0.136022	0.893801
CDX2.high	517	3	0.997753	1	1	1	1	0	0.988224
CRLF2	431	89	0.970639	0.741573	0.976798	0.948198	0.868421	0.784485	0.933731
DUX4	479	41	0.998431	0.926829	1	0.993776	1	0.971474	0.999167
ETV6.RUNX1	465	55	0.993752	0.945455	0.995699	0.993562	0.962963	0.89854	0.997161
HLF	516	4	0.998317	1	0.994186	1	0.571429	0.150041	0.885604
Hyperdiploid	467	53	0.929341	0.811321	0.963597	0.978261	0.716667	0.590401	0.817353
Hypodiploid	499	21	0.987896	0.952381	0.965932	0.99793	0.540541	0.371261	0.695139
iAMP21	516	4	0.993237	1	0.984496	1	0.333333	0.0719881	0.59724
IKZF1.n159y	514	6	0.99904	1	1	1	1	0.732285	0.992931
KMT2A	490	30	0.995002	0.9	0.989796	0.993852	0.84375	0.697111	0.950277
MEF2D	514	6	0.988038	0.833333	1	0.998058	1	0.653831	0.993209
NUTM1	518	2	0.997597	0.5	1	0.998073	1	0	0.975589
PAX5.alt	501	19	0.898018	0.684211	0.97006	0.987805	0.464286	0.257272	0.628359
PAX5.p80r	503	17	0.99764	1	0.994036	1	0.85	0.655042	0.966302
Ph	398	122	0.952504	0.688525	0.977387	0.911007	0.903226	0.833431	0.952458
TCF3.PBX1	505	15	0.998779	1	1	1	1	0.915704	0.997825
ZNF384	492	28	0.998607	0.892857	0.997967	0.993927	0.961538	0.855116	0.997675

### Sheet: S4 Hyperparameters
	ALL subtype	Hyperparameter	Value
Random forest		maxnodes	58
Centroids		Number of inputs	45
PLS	BCL2_MYC	Number of components	2
PLS	CDX2.high	Number of components	2
PLS	CRLF2	Number of components	15
PLS	DUX4	Number of components	2
PLS	ETV6.RUNX1	Number of components	1
PLS	HLF	Number of components	2
PLS	Hyperdiploid	Number of components	3
PLS	Hypodiploid	Number of components	2
PLS	iAMP21	Number of components	1
PLS	IKZF1.n159y	Number of components	3
PLS	KMT2A	Number of components	1
PLS	MEF2D	Number of components	3
PLS	NUTM1	Number of components	4
PLS	PAX5.alt	Number of components	4
PLS	PAX5.p80r	Number of components	2
PLS	Ph	Number of components	11
PLS	TCF3.PBX1	Number of components	2
PLS	ZNF384	Number of components	3
